# Durability of three types of dual active ingredient long-lasting insecticidal net compared to a pyrethroid-only LLIN in Tanzania: protocol for a prospective cohort study nested in a cluster randomized controlled trial

**DOI:** 10.1101/2021.04.25.21255903

**Authors:** Jackline L Martin, Louisa A. Messenger, Franklin W Mosha, Eliud Lukole, Jacklin F Mosha, Manisha Kulkarni, Thomas S Churcher, Ellie Sherrard-Smith, Alphaxard Manjurano, Natacha Protopopoff, Mark Rowland

## Abstract

**Introduction:** Progress achieved by long-lasting insecticidal nets (LLINs) against malaria is threatened by the widespread selection of pyrethroid resistance among vector populations. LLINs with non-pyrethroid insecticides are urgently needed. This study aims to assess the durability of three novel dual active ingredient LLINs and to parameterise a mathematical model to predict epidemiological outcomes of these products for malaria vector control.

**Methods:** A WHO Phase 3 active ingredients and textile durability study will be carried out within a cluster randomised controlled trial in Misungwi district in 40 clusters. The following treatments will be evaluated; 1/ Interceptor G2® combining chlorfenapyr and a pyrethroid alpha-cypermethrin, 2/ Royal Guard® treated with pyriproxyfen and alpha-cypermethrin and 3/ Olyset™ Plus which incorporates a synergist piperonyl butoxide and the pyrethroid permethrin, and 4/ a reference standard pyrethroid-only LLIN (Interceptor®). 750 nets will be followed in 5 clusters per intervention arm at 6, 12, 24 and 36 months post distribution for survivorship and hole index assessment. A second cohort of 1950 nets per each type will be identified in 10 clusters, of which 30 LLINs will be withdrawn for bio-efficacy and chemical analysis every 6 months up to 36 months and another 30 collected for an experimental hut trial study every year. Bio-efficacy will be assessed using cone bioassays and tunnel tests against susceptible and resistant laboratory strains of *Anopheles gambiae* sensu stricto. Efficacy of field collected nets will be compared in six experimental huts. The main outcomes will be *Anopheles* mortality up to 72 hours post exposure, blood feeding and egg maturation using ovary dissection to assess impact on fecundity.

**Ethics and dissemination:** Ethical approval was received from the Tanzanian ethics review committee as well as from each institution. Study findings will be disseminated via reports and presentations to national and international stakeholders, conferences, and peer-reviewed publications.

**Trial registration number:** NCT03554616

**Article summary:** *Strengths of this study:*

- This is the first study assessing the durability of these novel dual-A.I. LLINs over three years alongside a cluster randomised controlled trial (cRCT).
- The study will support the development of bio-efficacy and physical durability criteria of performance for the partner A.I. in relation to the cRCT efficacy outcomes and refine preferred product characteristics developed by the WHO.
- An experimental hut trial done in the vicinity of the cRCT, with similar vector population characteristics and using nets sampled from the main trial will allow us to understand the impact of field conditions, wear-and-tear and insecticidal deterioration on the efficacy of the dual-A.I. LLINs on entomological outcomes and relate these to the cRCT epidemiological and entomological outcomes.
- All other products falling under these novel dual-A.I. LLINs classes will be assessed according to those criteria alongside non-inferiority studies in experimental huts and modelling of these data.

*Limitations of this study:* Potential limitations include 1/ the net loss of follow up used to calculate sample size, which was taken from another study site and might differ in Misungwi, and 2/ the experimental hut site is situated in the northern section of the cRCT study area and may not represent vector species composition of the southern section of the cRCT.
