## Supplementary file 1 for "Durability of three types of dual active ingredient long-lasting insecticidal net compared to a pyrethroid-only LLIN in Tanzania: protocol for a prospective cohort study nested in a cluster randomized controlled trial"

### Sheet: HH_questionnaire
MiFXXXX
	Malaria Prevention Trial: Misungwi (MRC/WT/DFID)
	Household and adverse effect form phase III study durability nets (English) v1.0 22/02/2019
	Date (dd/mm/yy)	__ __/ __ __/ __ __
	Interviewer Initials	|_______|
	Identification
	Hamlet Code	|____|____|____|
	Ward name
	Village Name
	Hamlet Name
	Cluster Number	|_____|______|
	Household number/Unique address	|____|_____|____|_____|_____|_____|
	Cohort Number	1 or 2
READ THE CONSENT
	Interview Information
	Question description	Options	Answer
	Consent result	Consent given	1
		ineligible (does not have PAMVERC net)	2
		Return later	3
		Refused	4
		Dwelling vacant for survey duration	5
		Dwelling not found	6
		Dwelling not visited	7
	Total number of visits	|____|
	Comments
Number of PAMVERC project LLIN
No.	Question description	Options	Answer	If	Goto
6	How many PAMVERC project LLINs that can be used for sleeping does your household have? (Probe for any nets currently not in used, stored, saved, still in packaging)	Number Nets	_ _	Net >0	7
				Net=0 or DNK	End quest
7	Date of receipt of LLIN?	Saturday 26 January 2019	2019-01-26
		Sunday 27 January 2019	2019-01-27
		Monday 28 January 2019	2019-01-28
		Other (free date)	__/__/____
		Don't know	99
Socio Economical Status
No.	Question description	Options	Answer	If	Goto
7b	Name of the household head	Text
8	Who is responding to the questions?	Check box
		Head of the household / Wife	1
		Other adult in the household	2
8b	How many people slept in your household last night? (99 if don't know)	Adults > 15 years	|__|__|
		5-15 years	|__|__|
		< 5 years	|__|__|
9	Has the head of the household ever attended school?	Yes	1
		No	0	0	11
		Don’t Know	98	98	11
10	What is the highest level of school the head of the household attended:	Primary	1
		Secondary/technic	2
		Higher	3
		Don’t Know	98
11	Has the head of the household WIFE ever attended school?	Yes	1
		No	0	0	13
		Not Applicable	2	2	13
		Don’t Know	98	98	13
12	What is the highest level of school the head of the household WIFE attended:	Primary	1
		Secondary/technic	2
		Higher	3
		Don’t Know	98
13	How many rooms are there in this household?	Number (Don’t Know = 98)	_ _
	>>Include all structures (huts etc)
14	How many rooms in this household are used for sleeping?	Rooms number	|_____|
15	How many sleeping places were used last night in your households (beds, mattresses or mats)?	Number	_ _
	>>Ask for both inside the hut and outside
16	What is the main material of the roof? (observed)	Grass/Papyrus/leaves	1		17
		Metal sheets	2
		Metal sheets & Grass/Papyrus/leaves	3
		Other	4	4	16b
16b	If Other type of roof specify	Free text
17	What is the main material of the floor?	earth/sand	1	1	18
		cement	2	2
		Earth/sand & Cement	3	3
		Other	4	4	17b
17b	If Other type of floor specify	Free text
18	What is the main material of the walls?	Grass/leaves	1	1	18
		Mud	2	2
		brick	3	3
		Brick and Mud	4	4
		wood	5	5
		plastic sheeting	6	6
		Other	7	7	18b
18b	If Other type of wall specify	Free text
19	Are the walls plastered?	yes completely	1	1
		partially/damaged	2	2
		no	0	0
20	Are eaves open? (Is there is a gap between the top of the wall and the roof?)	Yes	1	1
		No	0	0
21	Does the house have a ceiling?	Intact	1	1
		Damage/Partial/traditional	2	2
		No ceiling	0	0
22	Where does the Households main income come from?	Fishing/Farming/Selling cash crops	1	1	23
		Mining	2	2
		Buisness/Shop	3	3
		Medical/Teacher/Goverment	4	4
		Other	5	5	22b
22b	If Other kind of income specify	Free text
23	Does the household (any member) have any of the following	Check box
		Electricity	|__|
		Radio	|__|
		mobile phone	|__|
		Bicycle	|__|
		Motorbike	|__|
		Car or truck	|__|
		Canoe or boat with motor	|__|
		Canoe or Boat without motor	|__|
		Sewing machine	|__|
		Livestock	|__|
		Television	|__|
24	What is the main source of drinking water for members of your household? (choose only one)	Piped water
		Piped into dwelling	1
		Piped to yard/plot	2
		Piped to neighbor	3
		Public tap/standpipe	4
		Dug well
		Protected well	5
		Unprotected well	6
		Water From Spring	7
		Rainwater	8
		Surface Water (River/Dam/Lake/Pond/Stream	9
		Other, Specify_____________________________	10
25	What kind of toilet facility do members of your household usually use?	Flush Toilet	1
		Ventilated Inmproved Pit Latrine	2
		Traditional Pit Latrine	3
		None/bush	4
		Other, Specify_____________________	5
26	What type of fuel does your household mainly use for cooking?	Firewood/straw	1
		Charcoal	2
		LPG/Natural gas	3
		Biogas	4
		Dung	5
		Electricity	6
		Paraffin	7
		Other, Specify_____________________	8
27	Does the household own land for farming?	Yes	1
		No	0
FIELD WORKER TO LABEL NET (HOUSEHOLD ID + NET ID (2 DIGITS))
Number of PAMVERC project LLIN selected for phase III
No.	Question description	Options	Answer	If	Goto
30	How many PAMVERC project LLINs did the field worker select for the study? (PAMVERC LLINs in use)	Number Nets	_ _	Net >0	31
				Net=0 or DNK	End quest
GO TO NET SUB_FORM

### Sheet: Net_Adverse_event
Information on all selected net (each net)
No.	Question description	Options	Answer	If	Goto
31	What is the net identification?	uniq id (2 digits)	|___|___|
32	What is the LLIN code (look at the label)	P8X01MS-LNBE	1
		58147523	2
		58574747	3
		1.CL88190.1.BL.08.18	4
33	How does the loop look like? (observed)	White piece of netting	1
		Blue piece of netting	2
		Blue ribbon	3
		Pink ribbon	4
34	Is the net selected for adverse effects?	Yes	1	1	35
		No	0	0	Go to next net or end questionnaire
Adverse effects (for each PAMVERC LLIN selected for the study)
No.	Question description	Options	Answer	If	Goto
35	Who is responding to the questions about adverse events? ( If children under 10 ask guardian parents, between 11 and 18 asked children in presence of parents/guardian)	Check box (Yes)
		Head of the household	|__|
		User of the net	|__|
		Parent or guardian of users of nets	|__|
		Other adult in the household	|__|
36	Number of people sleeping under this net	Number	__ __
37	Is the net used every night since the nets was received?	Yes	1
		No	0
		Don’t Know/ no answer	98
38	Any itching of the skin or paraesthesia?	Yes	1
		No	0
		Don’t Know/ no answer	98
39	Any facial burning?	Yes	1
		No	0
		Don’t Know/ no answer	98
40	Any sneezing?	Yes	1
		No	0
		Don’t Know/ no answer	98
41	Any liquid discharge from the noze?	Yes	1
		No	0
		Don’t Know/ no answer	98
42	Feeling headache?	Yes	1
		No	0
		Don’t Know/ no answer	98
43	Any nausea?	Yes	1
		No	0
		Don’t Know/ no answer	98
44	Eye irritation?	Yes	1
		No	0
		Don’t Know/ no answer	98
45	Tears coming from the eyes?	Yes	1
		No	0
		Don’t Know/ no answer	98
46	Experienced bad smell using nets?	Yes	1
		No	0
		Don’t Know/ no answer	98
47	Any other symptoms? Please specify	Free text
48	Have you reported these symptoms to a physician/nurses?	Yes	1	If the respondent answers positively to 37 to 45b ask this question
		No	0
		Don’t Know/ no answer	98
49	Comment	Free text
GO TO NEXT PAMVERC LLIN LABELLED OR END QUESTIONNAIRE

### Sheet: Net_questionnaire_followup
	MIF XXXXX
	Malaria Prevention Trial: Misungwi (MRC/WT/DFID)
	Net follow up study (English) v1.0 15/02/2020
READ THE CONSENT
	Interview Information
	Question description	Options	Answer
	Consent result	Consent given	1
		Return later	3
		Refused	4
		Dwelling vacant for survey duration	5
		Dwelling not found	6
		Dwelling not visited	7
	Total number of visits	|____|
	Comments
Questions on each net
LN Status
No.	Question	Mosquito net 1		If	Goto
26	Division
	Ward
	Village
	Cluster	|____|____|
	Hamlet code	|____|____|____|
	Household Number	|____|____|____|
27	Name of the household head	Text
28	Net identification number (LOOK ON THE MASTER LIST or On the Label)	|____|____|
29	Is this net still in possession of the household?	Yes	1
		No	0
		Yes goto	33
30	If No, what was the reason for the loss?	Net was destroyed accidentally	1
		Net was stolen	2
		Net is being used in another location	3
		Net was given away to relatives	4
		Net was given away to others	5
		Net was sold	6
		Net was thrown away	7
		Material used for other purposes	8
		Don't know	9
		Other, specify	10
30b	If the response to qn.30 is other specify	Text
		if answer is "Net was stolen" goto	32
31	Why did you not keep the net?	Net was too torn/worn out	1
		Net was too dirty	2
		Net was needed at the time	3
		We did not like the net	4
		Needed the money	5
		Other	6
		Don't know	7
32	How many months ago did this net get lost?	Months |____|
	Enter “00” for months if less than one month	Don’t remember	98
		GO TO NEXT NET
LN Use and Handling
No.	Question	Mosquito net 1
33	Was the net observed by the FW	Yes	1
		No	0
		If No, goto Qn 34
34	Why was the net not observed?	Door locked	1
		Did not allow us in	2
		Usual user did not sleep here	3
		Taken to the river for washing	4
35	Which type of Nets	P8X01MS-LNBE	1
		58147523	2
		58574747	3
		1.CL88190.1.BL.08.18	4
36	How does the loop look like? (observe)	White piece of netting	1
		Blue piece of netting	2
		Blue ribbon	3
		Pink ribbon	4
37	How is the net found? (observe)	Hanging loose over sleeping place	1
		Hanging tied in knot	2
		Hanging folded	3
		Visible but not hung up	4
		New and still in package/never used	5
		Other	6
		Not observed	7
		If "5" end the net Quest, or goto next net
38	During which periods of the year is this net used to sleep under?	All year	1
		Only the rainy season	2
		Only the dry season	3
		Don't know	98
39	How many nights has this net been used in the last week (the last 7 days)?	Every night (7 nights)	1
		Most nights (5-6)	2
		Some nights (1-4)	3
		Not used last week	4
		Net is not used at all	5
		Don’t know	98
		if net not used last week or at all go
40	When was the last time you used this this net?	Less than 1 month	1
		1-months	2
		More than 3 months	3
41	Was this net used by any person last night to sleep under?	Yes	1
		No	0
		Don’t Know	98
		No goto	42
42	Where did you find the net not used (observe)	Stored inside a bag	1
		Hang	2
		Stored but not in a bag	3
		Discarded (no longer in use)	4
		Used for alternative purposes	5
		If discarded "END NET QUEST"
43	If used for alternative purposes, what are those?	Screen windows/doors	1
		Protect garden/animals (fence in)	2
		Fishing	3
		Mattress/bed sheet/pillow	4
		Agriculture (drying grains etc)	5
		Screen or fence toilet	6
		Make rope	7
		Other	8
43b	If other alternative purposes, specify	Free text
44	How many people slept under this net last night?	|____|____|
45	Who used this net last night?	Line number of users (Q01)
		Sex: F / M Age (yrs): ------ Pregnancy: Y/N
	>> probe for any additional person using this net last night	Sex: F / M Age (yrs): ------ Pregnancy: Y/N
		Sex: F / M Age (yrs): ------ Pregnancy: Y/N
46	Why was the net not used	I can't use it answer
		No enough space to hung the net	1
		No sleeping place to cover	2
		Being washed	3
		Usual user(s) did not sleep here	4
		Used a different net	5
		Net was not available to use	6
		Don't want to use it answers
		No mosquitoes now	7
		Too hot	8
		Net too old or torn	9
		Net too dirty	10
		Afraid of Fire	11
		Used for other purpose	12
		Net is full of bedbugs	13
		Kept for future use	14
		Don’t know	9999
		Other (specify below)	15
		If Other goto	46b
46b	If the response to why net not used is "other" specify	Text
38	Do you tuck the net in at night?	Yes	1
		No	2
		Don't know	98
38	Do you think this net is still protective against malaria transmitting mosqutoes?	Still protective	1
		Not protective	2
		Don't know	98
		if "answer=2, goto qn 48b"
38b	Why do you think the net is no longer protective??	It is too torn/worn out	1
		It is to old	2
		Too many mosquitoes penetrate	3
		It is too dirty	4
		Other, specify	5
39	What type of bed is the net normally hanged over? (observe)	Wooden or iron bedframe (improved)	1
		Stick bedframe	2
		No bedframe	3
		Other, specify	5
39b	If the response to "what type of bed is the net hanging over" is other specify	Text
		If "Never used (new net)" END QUEST
40	What type of mattress/sleeping material is used with this net? (observe)	Reed mat (mkeka)	1
		Grass	2
		Foam/spring mattress	3
		Bare flour or ground	4
		Clothes/other net/material	5
		Other, specify	6
40b	If the response to "what type of bed is the net hanging over" is other specify	Text
41	Do you use an open flame for cooking, heating or lighting where the net is found?	Yes	1
		No	0
		Don’t Know	98
		Yes goto	42
42	If yes, which type of open flame are you using	Wood fire	1
		Charcoal fire	2
		Wax candle (Mshumaa)	3
		Oil lamp with a glass (Chemli)	4
		Oil lamp without a glass (Koroboi)	5
		Cigarettes	6
		Other, specify	7
43	Has the net ever been washed?	Yes	1
		No	2
		Don't know	98
		Yes goto	44
44	When was the last time you washed the net	less than 1 week ago	1
		1 week to 1 month ago	2
		1-3 months ago	3
		3-6 months ago	4
		> 6 months ago	5
		Don't know	98
45	What type of soap was used?	None	1
		Local bar soap	2
		Detergent powder (e.g. OMO)	3
		Mix (bar and detergent)	4
		Bleach	5
		Don’t know	98
46	How long did the net soak for?	Did not soak the net	1
		Less than 1 hour	2
		More than 1 hour	3
		Don’t know	98
47	Was the net scrubbed hard or beaten on a hard surface (e.g. rocks, with sticks)?	Yes	1
		No	2
		Don't know	98
48	Where was the net dried?	Outside in the sun	1
		Outside in the shade	2
		Inside	3
		Don’t know	98
LN Condition
49	Aspect of the net (observe)	Clean	1
		A bit dirty	2
		Dirty	3
		Very dirty	4
50	Was the net selected for hole index?	Yes	1
		No	2
		Yes goto	51
51	In the past month, have any new holes appeared in the net that you are aware of?	Yes	1
		No	0
		Don’t Know	98
		No / Don't know goto	53
52	What caused these new holes?	Tore or split when caught on an object	1
		Was burned	2
		Was caused by animals	3
		Children	4
		Don't know	5
		In another way, specify	6
52b	If the response to "What caused these new hole" is other specify	Text
53	Does the net has any hole (observe)	Yes	1
		No	0
		IF No GO TO NEXT NET QUESTIONNAIRE
54	ZONE 1 (TOP PANNEL) Number of holes size 1	Not larger than a finger
55	ZONE 1 (TOP PANNEL) Number of holes size 2	Larger than finger but not larger than hand width
56	ZONE 1 (TOP PANNEL) Number of holes size 3	Larger than hand width but smaller than head
57	ZONE 1 (TOP PANNEL) Number of holes size 4	Larger than head
58	ZONE 2 Number of holes size 1	Not larger than a finger
59	ZONE 2 Number of holes size 2	Larger than finger but not larger than hand width
60	ZONE 2 Number of holes size 3	Larger than hand width but smaller than head
61	ZONE 2 Number of holes size 4	Larger than head
62	ZONE 3 Number of holes size 1	Not larger than a finger
63	ZONE 3 Number of holes size 2	Larger than finger but not larger than hand width
64	ZONE 3 Number of holes size 3	Larger than hand width but smaller than head
65	ZONE 3 Number of holes size 4	Larger than head
66	ZONE 4 (Bottom pannel) Number of holes size 1	Not larger than a finger
67	ZONE 4 (Bottom pannel) Number of holes size 2	Larger than finger but not larger than hand width
68	ZONE 4 (Bottom pannel) Number of holes size 3	Larger than hand width but smaller than head
69	ZONE 4 (Bottom pannel) Number of holes size 4	Larger than head
70	ROOF Number of holes size 1	Not larger than a finger
71	ROOF Number of holes size 2	Larger than finger but not larger than hand width
72	ROOF Number of holes size 3	Larger than hand width but smaller than head
73	ROOF Number of holes size 4	Larger than head
74	What types of hole are observed?	Hole cause by tears	1
		Holes at hanging points	2
		Open seams	3
		Burn holes	4
		Holes from rodents	5
		Whole section missing	6
75	Number of holes repaired (observe)	Total
76	Have you tried to fix any holes in the net	Yes	1
		No	2
		Don't know	98
		IF No GO TO	78
77	How did you repair the hole?	Stitched	1
		Knotted/tied	2
		Patched	3
		Other way, specify	4
83b	If the response to How did you repair the hole is other way specify	Text
78	If not, what was the main reason?	Too busy/no time	1
		Not necessary, the net is still good	2
		Don’t know how to fix	3
		Too damaged to fix	4
		Other, specify	5
78b	If the response to "If not, what was the main reason" is other way specify	Text
79	Comments	Text
	AFTER ANSWER GO TO NEXT NET or END QUESTIONNAIRE
